# Prognostic Utility of Total Kidney Volume for Chronic Kidney Disease Risk Prediction: An Observational and Mendelian Randomization Study

**DOI:** 10.1101/2023.08.23.23294447

**Authors:** Jianhan Wu, Yifan Wang, Caitlyn Vlasschaert, Ricky Lali, James Feiner, Pukhraj Gaheer, Serena Yang, Nicolas Perrot, Michael Chong, Matthew B. Lanktree, Guillaume Paré

## Abstract

**Importance:** Low total kidney volume (TKV) is a risk factor for chronic kidney disease (CKD). However, evaluations of causal inference and prognostic utility beyond traditional biomarkers are lacking.

**Objective:** To investigate the observational and Mendelian randomization (MR) association of TKV with kidney and cardiovascular traits and assess improvement in CKD risk prediction when TKV is added to estimated glomerular filtration rate (eGFR) and urine albumin creatinine ratio (uACR).

**Design:** Case-control study based on UK Biobank and two-sample MR analysis.

**Setting:** 22 assessment centers, United Kingdom.

**Participants:** Individuals of European ancestry with kidney volume assessment derived from magnetic resonance imaging. Exclusion criteria include records of kidney transplantation, excision, congenital malformation, and cystic kidney disease.

**Exposures:** TKV, height adjusted (htTKV), and body surface area adjusted TKV (BSA-TKV).

**Main Outcomes:** Observational and bidirectional MR association estimates of TKV with CKD risk. Incident CKD stage G3 or worse prediction performance using likelihood ratio, C-statistic, calibration, and category-free net absolute reclassification index (NARI).

**Results:** Observational analysis included 34,595 individuals [median (IQR) age 64 (12) years, 17,835 (51.6%) females]. Adjusted for confounders and risk factors including eGFR and uACR, a 10 mL decrease in TKV was associated with 7% increase in the risk of incident CKD stage G3 or worse (HR 1.07, 95% CI 1.04 to 1.10, P < 0.001). Addition of prognostically significant BSA-TKV thresholds of 119 and 145 mL/m^2^ led to the greatest improvement in prediction performance beyond eGFR and uACR across likelihood ratio, discrimination (C-statistic 0.87, 95% CI 0.85 to 0.89, P = 0.017), calibration, and reclassification (NARI 228 per 1,000, P < 0.001). In MR, a 10 mL decrease in genetically predicted TKV was associated with 10% increase in CKD risk (OR 1.10, 95% CI 1.05 to 1.15, P < 0.001). Reciprocally, an increased risk of genetically predicted CKD by 2-fold was associated with an 8.75 mL reduction in TKV (95% CI -10.8 to -6.66, P < 0.001). There were no significant observational or MR associations of TKV with cardiovascular complications.

**Conclusions:** A bidirectional relationship exists between TKV and CKD. Addition of TKV thresholds to eGFR and uACR can improve CKD risk stratification.
