## Supplement 2 for "Prognostic Utility of Total Kidney Volume for Chronic Kidney Disease Risk Prediction: An Observational and Mendelian Randomization Study"

### Sheet: Table of Content
Table of Content
Table S3: Genetic variants associated with TKV above genome-wide significance.
Table S4: Summary of GWAS studies used in two-sample MR analyses.
Table S8: Inverse variance weighted, weighted median, and MR Egger regression results for each outcome associations using all SNPs.
Table S9: Instrument strength, intercept test, and heterogeneity test results for each TKV-outcome association.
Table S10: Inverse variance weighted, weighted median, and MR Egger results for each TKV-outcome association, excluding outlier SNPs identified by MR-PRESSO and BMI or BSA associated SNPs.
Table S11: Nonlinear MR tests of nonlinearity and heterogeneity.
Table S12: Inverse variance weighted, weighted median, and MR Egger results for each genetically predicted exposure and TKV association.
Table S13: Instrument strength, intercept test, and heterogeneity test results for each exposure-outcome association.
Table S14: Inverse variance weighted, weighted median, and MR Egger results for each genetically predicted exposure and TKV association, excluding outlier variants identified by MR-PRESSO.

### Sheet: Table S3
Table S3: Genetic variants associated with TKV above genome-wide significance.
SNP	Chr	Position	Reference Allele	Effect Allele	Effect Size (TKV SD)	Standard Error	EAFa	Pb	BMI / BSA Association
rs77924615	16	20392332	G	A	0.053	0.008	0.19	3.1e-11	No
rs7193144	16	53810686	T	C	0.039	0.0065	0.39	1.6e-09	Yes
rs9895661	17	59456589	C	T	0.056	0.0084	0.83	3.1e-11	No
rs807624	2	15782471	G	T	0.052	0.0065	0.36	1.4e-15	No
rs863678	2	176974104	G	T	-0.037	0.0067	0.65	4.2e-08	No
rs1032296	4	145434688	T	C	0.039	0.0064	0.58	1.4e-09	Yes
rs9388498	6	126873423	G	T	0.064	0.0083	0.18	1.2e-14	Yes
rs744103	6	43805362	T	A	-0.045	0.0068	0.69	2.2e-11	No
rs17786744	8	23777006	A	G	-0.046	0.0065	0.41	1.6e-12	No
rs56005989	9	134601458	T	C	0.04	0.0071	0.26	1.5e-08	No
rs10810526	9	16041399	C	T	-0.035	0.0064	0.44	2.6e-08	No
rs2282040	9	98248328	A	G	0.063	0.0108	0.1	6.1e-09	No
a. Estimated allele frequency
b. Genome-wide significance threshold at P < 5 x 10-8

### Sheet: Table S4
Table S4: Summary of GWAS studies used in two-sample MR analyses.
Data Source	Trait	Cases	Controls	Total N	UKB Independent (Y/N)	Ancestry	Assessment	Covariate Overlap (Y/N)
Wuttke 2019	eGFR			567460	Y	European	eGFR creatinine (mL/min/1.73m2)	N
Wuttke 2019	CKD	41395	439303	480698	Y	European	eGFR creatinine < 60 mL/min/1.73m2	N
Liu 2022	eGFR			1,508,659	N	European	eGFR creatinine (mL/min/1.73m2)	N
Winkler 2022	eGFR Non-DM			1296113	N	European	eGFR creatinine (mL/min/1.73m2), non-diabetic mellitus subgroup	N
Winkler 2022	eGFR DM			178691	N	Trans-ethnic	eGFR creatinine (mL/min/1.73m2), diabetic mellitus subgroup	N
Gorski 2022	eGFR Decline Adj DM			343339	N	Trans-ethnic	Change in eGFR creatinine (mL/min/1.73m2) per year, adjusted for baseline diabetes mellitus	N
Gorski 2022	eGFR Decline Adj Baseline			320737	N	Trans-ethnic	Change in eGFR creatinine (mL/min/1.73m2) per year, adjusted for baseline eGFR	N
Gorski 2022	eGFR Decline DM			37375	N	Trans-ethnic	Change in eGFR creatinine (mL/min/1.73m2)per year, diabetes mellitus subgroup	N
Gorski 2022	eGFR Decline CKD			26653	N	Trans-ethnic	Change in eGFR creatinine (mL/min/1.73m2)per year, chronic kidney disease subgroup	N
Robinson-Cohen 2023	eGFR Decline			116870	Y	Trans-ethnic	Percent change in eGFR creatinine (mL/min/1.73m2) per year	N
Teumer 2019	uACR			564257	Y	European, American	uACR (mg/g)	N
Nelson 2017	CAD	71502	260875	332377	N	European	Fatal or nonfatal myocardial infarction, percutaneous transluminal coronary angioplasty, coronary artery bypass grafting, chronic ischemic heart disease, angina, excluding aneurysm and atherosclerotic cardiovascular disease	N
Nikpay 2015	CAD	60801	123504	184305	Y	European	Myocardial infarction, acute coronary syndrome, chronic stable angina, or coronary stenosis >50%	N
Hartiala 2021	MI	61505	577716	639221	N	European	ICD defined, doctor diagnosed, or self-reported myocardial infarction	N
Mishra 2022	All Stroke	73652	1234808	1308460	N	European	Study specific, refer to supplementary description of study population in Mishra et al.	N
Mishra 2022	Cardioembolic Stroke	10804	1234808	1245612	N	European	Study specific, refer to supplementary description of study population in Mishra et al.	N
Mishra 2022	Ischemic Stroke	62100	1234808	1296908	N	European	Study specific, refer to supplementary description of study population in Mishra et al.	N
Evangelou 2018	SBP			757601	N	European	Systolic blood presssure (mmHg)	N
Million Veteran Program	SBP			220501	N	European	Systolic blood presssure (mmHg)	N
Vujkovic 2020	DM2	148726	965732	1114458	N	European	ICD defined DM2 related diagnoses	N
Mahajan 2018	DM2	74124	824006	898130	N	European	ICD defined DM2 related diagnoses	N
Mahajan 2018	DM2 Adj BMI	74124	824006	898130	N	European	ICD defined DM2 related diagnoses	N

### Sheet: Table S8
Table S8: Inverse variance weighted, weighted median, and MR Egger regression results for each outcome associations using all SNPs.
		Inverse Variance Weighted				Weighted Median			MR Egger
Data Source	Outcome	nSNP	Betaa	95% CI	Pb	Betaa	95% CI	Pb	Betaa	95% CI	Pb
Wuttke 2019	eGFR	12	-1.17	-1.75 to -0.58	<0.001	-0.28	-0.46 to -0.098	0.002	-2.84	-5.88 to 0.29	0.11
Wuttke 2019	CKD	12	15.11	2.01 to 29.89	0.02	9.99	4.93 to 15.3	<0.001	63.58	-14.45 to 212.79	0.17
Liu 2022	eGFR	12	-5.69	-8.96 to -2.31	0.001	-0.95	-1.56 to -0.33	0.003	-13.51	-28.24 to 4.24	0.16
Winkler 2022	eGFR Non-DM	12	-1.39	-2.09 to -0.68	<0.001	-0.23	-0.37 to -0.082	0.002	-3.07	-6.76 to 0.76	0.15
Winkler 2022	eGFR DM	12	-1.52	-2.76 to -0.28	0.02	-0.7	-1.12 to -0.28	<0.001	-4.21	-10.66 to 2.7	0.25
Gorski 2022	eGFR Decline Adj DM	12	0.016	-0.026 to 0.058	0.45	-0.0041	-0.019 to 0.01	0.58	0.12	-0.11 to 0.35	0.32
Gorski 2022	eGFR Decline Adj Baseline	12	0.047	-0.0063 to 0.1	0.08	0.0088	-0.0088 to 0.026	0.33	0.16	-0.13 to 0.45	0.32
Gorski 2022	eGFR Decline DM	12	0.0082	-0.089 to 0.11	0.87	0.0042	-0.071 to 0.079	0.91	0.13	-0.42 to 0.67	0.65
Gorski 2022	eGFR Decline CKD	12	0.071	-0.032 to 0.17	0.18	-0.0019	-0.09 to 0.086	0.97	0.33	-0.23 to 0.89	0.27
Robinson-Cohen 2023	eGFR Decline	12	-0.00074	-0.0022 to 0.00071	0.32	-0.00033	-0.001 to 0.00037	0.35	-0.0034	-0.012 to 0.0046	0.42
Teumer 2019	uACR	12	-1.1	-2.56 to 0.37	0.14	-0.45	-1.32 to 0.42	0.31	-2.87	-10.57 to 5.5	0.51
Nelson 2017	CAD	12	0.42	-3.06 to 4.03	0.82	0.00022	-3.13 to 3.23	1	6.84	-15.04 to 34.35	0.58
Nikpay 2015	CAD	12	1.68	-2.06 to 5.56	0.38	1.93	-2.21 to 6.25	0.37	10.11	-13.38 to 39.97	0.45
Hartiala 2021	MI	12	1.52	-1.77 to 4.93	0.37	0.93	-2.13 to 4.08	0.56	3.73	-16.44 to 28.79	0.75
Mishra 2022	All Stroke	12	-1.79	-4.04 to 0.51	0.13	-1.3	-3.71 to 1.17	0.3	-8.74	-21.05 to 5.5	0.24
Mishra 2022	Cardioembolic Stroke	12	-2.67	-7 to 1.86	0.24	-3.86	-9.11 to 1.7	0.17	-16.61	-37.18 to 10.71	0.24
Mishra 2022	Ischemic Stroke	12	-1.63	-4.02 to 0.83	0.19	-1.05	-3.64 to 1.62	0.44	-5.16	-19.21 to 11.34	0.53
Evangelou 2018	SBP	12	0.0039	-0.31 to 0.31	0.98	0.023	-0.093 to 0.14	0.69	0.14	-1.9 to 2.19	0.89
Million Veteran Program	SBP	12	-0.16	-0.41 to 0.089	0.21	0.011	-0.17 to 0.19	0.91	-1.07	-2.37 to 0.24	0.14
Vujkovic 2020	DM2	12	-5.69	-13.91 to 3.31	0.21	-0.00093	-2.14 to 2.19	1	24.31	-25.22 to 106.63	0.42
Mahajan 2018	DM2	12	-5.76	-14 to 3.28	0.2	0.76	-2.06 to 3.66	0.6	18.39	-27.66 to 93.76	0.52
Mahajan 2018	DM2 Adj BMI	12	-2.7	-7.8 to 2.68	0.32	-0.68	-3.7 to 2.43	0.66	8.05	-19.45 to 44.96	0.62
a. Beta expressed as 1) % change in eGFRcrea and uACR, 2) % change in OR for binary outcomes, 3) change in eGFR decline (mL/min/1.73m2) or SBP (mmHg) per 10 mL decrease in TKV
b. Significance threshold corrected for multiple hypotheses testing = 0.05/22 or 0.0023

### Sheet: Table S9
Table S9: Instrument strength, intercept test, and heterogeneity test results for each TKV-outcome association.
			Instrument Strength		Intercept Test			Heterogeneity Test
Data Source	Exposure	nSNP	R2	F-Statistic	Egger Intercept	95% CI	Pa	Q	Pa
Wuttke 2019	eGFR	12	0.015	42.8	-0.0045	-0.013 to 0.0037	0.31	514.26	<0.001
Wuttke 2019	CKD	12	0.015	42.8	0.092	-0.075 to 0.26	0.31	294.89	<0.001
Liu 2022	eGFR	12	0.015	42.82	-0.023	-0.072 to 0.026	0.38	1561.02	<0.001
Winkler 2022	eGFR Non-DM	12	0.015	42.8	-0.0046	-0.015 to 0.0056	0.4	1266.85	<0.001
Winkler 2022	eGFR DM	12	0.015	42.8	-0.0073	-0.025 to 0.011	0.45	358.54	<0.001
Gorski 2022	eGFR Decline Adj DM	12	0.015	42.8	0.027	-0.031 to 0.086	0.38	164.61	<0.001
Gorski 2022	eGFR Decline Adj Baseline	12	0.015	42.8	0.029	-0.046 to 0.1	0.47	274.85	<0.001
Gorski 2022	eGFR Decline DM	12	0.015	42.8	0.032	-0.11 to 0.17	0.67	41.25	<0.001
Gorski 2022	eGFR Decline CKD	12	0.015	42.8	0.068	-0.075 to 0.21	0.37	30.78	0.001
Robinson-Cohen 2023	eGFR Decline	12	0.015	42.82	-0.00071	-0.0028 to 0.0014	0.52	105.14	<0.001
Teumer 2019	uACR	12	0.015	42.8	-0.0047	-0.026 to 0.017	0.67	98.65	<0.001
Nelson 2017	CAD	12	0.015	42.25	0.016	-0.042 to 0.074	0.6	31.87	<0.001
Nikpay 2015	CAD	12	0.015	42.25	0.02	-0.04 to 0.081	0.52	22.24	0.02
Hartiala 2021	MI	12	0.015	42.25	0.0055	-0.049 to 0.06	0.85	34.04	<0.001
Mishra 2022	All Stroke	12	0.015	42.25	-0.019	-0.055 to 0.018	0.34	21.98	0.02
Mishra 2022	Cardioembolic Stroke	12	0.015	42.25	-0.039	-0.11 to 0.032	0.3	14.05	0.23
Mishra 2022	Ischemic Stroke	12	0.015	42.25	-0.0093	-0.05 to 0.031	0.66	21.09	0.03
Evangelou 2018	SBP	12	0.015	42.25	0.036	-0.48 to 0.55	0.89	186.91	<0.001
Million Veteran Program	SBP	12	0.015	42.82	-0.24	-0.58 to 0.098	0.2	57.79	<0.001
Vujkovic 2020	DM2	12	0.015	42.8	0.072	-0.059 to 0.2	0.3	653.38	<0.001
Mahajan 2018	DM2	12	0.015	42.8	0.06	-0.068 to 0.19	0.38	375.54	<0.001
Mahajan 2018	DM2 Adj BMI	12	0.015	42.8	0.028	-0.049 to 0.1	0.49	94.33	<0.001
a. Significance threshold corrected for multiple hypotheses testing = 0.05/22 or 0.0023

### Sheet: Table S10
eTable 10: Inverse variance weighted, weighted median, and MR Egger results for each TKV-outcome association, excluding outlier SNPs identified by MR-PRESSO and BMI or BSA associated SNPs.
		Inverse Variance Weighted				Weighted Median			MR Egger
Data Source	Outcome	nSNP	Betaa	95% CI	Pb	Betaa	95% CI	Pb	Betaa	95% CI	Pb
Wuttke 2019	eGFR	4	-1.18	-1.65 to -0.71	<0.001	-1.09	-1.4 to -0.79	<0.001	0.34	-2.29 to 3.05	0.82
Wuttke 2019	CKD	7	17.14	11.61 to 22.95	<0.001	12.66	6.95 to 18.68	<0.001	20.28	-14.24 to 68.7	0.33
Liu 2022	eGFR	2	-5.42	-6.6 to -4.23	<0.001	-	-	-	-	-	-
Winkler 2022	eGFR Non-DM	3	-1.57	-1.97 to -1.16	<0.001	-1.39	-1.74 to -1.04	<0.001	-1.22	-5.2 to 2.93	0.66
Winkler 2022	eGFR DM	7	-1.26	-1.78 to -0.75	<0.001	-1.19	-1.66 to -0.73	<0.001	-3.04	-6.14 to 0.15	0.12
Gorski 2022	eGFR Decline Adj DM	8	-0.0054	-0.019 to 0.0077	0.42	-0.0039	-0.02 to 0.012	0.64	0.02	-0.055 to 0.096	0.62
Gorski 2022	eGFR Decline Adj Baseline	8	0.031	0.01 to 0.052	0.003	0.033	0.013 to 0.054	0.001	0.059	-0.067 to 0.18	0.39
Gorski 2022	eGFR Decline DM	8	-0.026	-0.11 to 0.057	0.54	0.0044	-0.082 to 0.091	0.92	-0.044	-0.56 to 0.47	0.87
Gorski 2022	eGFR Decline CKD	8	0.021	-0.069 to 0.11	0.65	-0.017	-0.12 to 0.081	0.73	0.061	-0.49 to 0.61	0.84
Robinson-Cohen 2023	eGFR Decline	7	-0.00032	-0.00091 to 0.00027	0.29	-0.00032	-0.0011 to 0.00046	0.42	-0.00071	-0.0039 to 0.0024	0.68
Teumer 2019	uACR	4	-0.69	-1.83 to 0.47	0.24	-0.94	-2.04 to 0.17	0.1	-1.53	-9.39 to 7.01	0.75
Nelson 2017	CAD	9	-0.29	-2.85 to 2.33	0.82	-0.37	-3.65 to 3.01	0.83	3.55	-11.77 to 21.54	0.68
Nikpay 2015	CAD	10	2.23	-1.28 to 5.85	0.22	2.01	-2.14 to 6.35	0.35	8.2	-13.76 to 35.76	0.51
Hartiala 2021	MI	9	0.014	-2.67 to 2.77	0.99	0.51	-2.57 to 3.7	0.75	5.42	-10.66 to 24.41	0.55
Mishra 2022	All Stroke	10	-1.8	-4.27 to 0.74	0.16	-1.27	-3.79 to 1.32	0.33	-9.83	-22.97 to 5.54	0.23
Mishra 2022	Cardioembolic Stroke	10	-2.03	-7.1 to 3.32	0.45	-3.06	-8.81 to 3.07	0.32	-22.6	-43.18 to 5.44	0.14
Mishra 2022	Ischemic Stroke	10	-1.32	-4.01 to 1.46	0.35	-1.05	-3.87 to 1.86	0.48	-7.63	-22.59 to 10.21	0.4
Evangelou 2018	SBP	10	-0.029	-0.13 to 0.072	0.58	0.028	-0.09 to 0.15	0.64	0.095	-0.62 to 0.82	0.8
Million Veteran Program	SBP	8	0.014	-0.13 to 0.16	0.85	0.043	-0.14 to 0.23	0.65	0.0026	-0.92 to 0.92	1
Vujkovic 2020	DM2	3	-5.94	-11.36 to -0.19	0.04	-5.41	-9.16 to -1.51	0.007	-19.31	-45.25 to 18.92	0.47
Mahajan 2018	DM2	6	-3.15	-6.84 to 0.68	0.11	-2.94	-5.96 to 0.17	0.06	-13.24	-28.3 to 4.98	0.22
Mahajan 2018	DM2 Adj BMI	9	-0.11	-3.05 to 2.93	0.94	0.18	-2.92 to 3.38	0.91	-6.09	-20.01 to 10.26	0.47
a. Beta expressed as 1) % change in eGFRcrea and uACR, 2) % change in OR for binary outcomes, 3) change in eGFR decline (mL/min/1.73m2) or SBP (mmHg) per 10 mL decrease in TKV
b. Significance threshold corrected for multiple hypotheses testing = 0.05/22 or 0.0023

### Sheet: Table S11
eTable 11: Nonlinear MR tests of nonlinearity and heterogeneity.
Outcome	FPa D1 vs D2	FP Test Nonlinearity	Quadratic Test Nonlinearity	Q Test Nonlinearity	Q Test Heterogeneity	Trend Test Heterogeneity	Events or Sample Size
eGFR Creatinine-Cystatin C	0.94	0.28	0.26	0.95	0.47	0.22	26732
eGFR Creatinine	0.91	1	0.69	0.79	0.5	0.21	26747
uACR	1	0.9	0.93	0.08	0.47	0.48	27225
CKD G3 to G5	0.83	0.86	0.93	0.24	0.25	0.25	1451
Acute Kidney Injury	0.91	0.63	0.65	0.75	0.57	0.26	406
Ischemic Heart Disease	0.91	0.76	0.78	0.69	0.71	0.36	2094
Cerebrovascular Disease	0.77	0.87	0.55	0.45	0.48	0.3	711
a. FP: Fractional polynomial

### Sheet: Table S12
eTable 12: Inverse variance weighted, weighted median, and MR Egger results for each genetically predicted exposure and TKV association.
		Inverse Variance Weighted				Weighted Median			MR Egger
Data Source	Outcome	nSNP	Betaa	95% CI	Pb	Betaa	95% CI	Pb	Betaa	95% CI	Pb
Wuttke 2019	eGFR	201	-17.23	-19.86 to -14.6	<0.001	-16.26	-19.18 to -13.34	<0.001	-16.09	-22.54 to -9.63	<0.001
Wuttke 2019	CKD	23	-8.59	-10.74 to -6.45	<0.001	-8.75	-10.83 to -6.66	<0.001	-8.58	-14.22 to -2.95	0.007
Liu 2022	eGFR	470	-3.69	-4.08 to -3.3	<0.001	-3.57	-4.03 to -3.1	<0.001	-3.08	-3.9 to -2.26	<0.001
Winkler 2022	eGFR Non-DM	387	-17.44	-19.47 to -15.4	<0.001	-16.1	-18.63 to -13.56	<0.001	-16.24	-20.78 to -11.7	<0.001
Winkler 2022	eGFR DM	32	-9.54	-13 to -6.08	<0.001	-10.64	-13.52 to -7.75	<0.001	-8.85	-17.81 to 0.1	0.06
Teumer 2019	uACR	57	-1.49	-2.49 to -0.49	0.003	-0.49	-1.49 to 0.5	0.33	-0.54	-3.37 to 2.28	0.71
Nelson 2017	CAD	49	-0.38	-2.03 to 1.27	0.65	-0.41	-2.25 to 1.43	0.66	-3.11	-7.03 to 0.81	0.13
Nikpay 2015	CAD	26	-0.43	-2.11 to 1.26	0.62	-0.73	-2.65 to 1.19	0.46	-3.06	-6.96 to 0.84	0.14
Hartiala 2021	MI	78	-0.5	-1.84 to 0.83	0.46	-0.49	-2.05 to 1.06	0.53	-2.21	-5.05 to 0.63	0.13
Mishra 2022	All Stroke	23	-1.92	-5.65 to 1.8	0.31	-1.15	-4.68 to 2.39	0.52	4.87	-13.95 to 23.69	0.62
Mishra 2022	Cardioembolic Stroke	8	-0.84	-2.55 to 0.86	0.33	-1.15	-2.9 to 0.59	0.2	-2.17	-6.41 to 2.07	0.35
Mishra 2022	Ischemic Stroke	23	-1.62	-5.01 to 1.77	0.35	-0.86	-4.17 to 2.44	0.61	2.65	-14.04 to 19.33	0.76
Evangelou 2018	SBP	454	-0.33	-2.18 to 1.53	0.73	-0.9	-3.11 to 1.3	0.42	-6.06	-10.75 to -1.37	0.01
Million Veteran Program	SBP	84	1.62	-2.9 to 6.13	0.48	3.28	-0.95 to 7.51	0.13	-9.56	-26.34 to 7.21	0.27
Vujkovic 2020	DM2	315	2.27	1.34 to 3.2	<0.001	1.24	0.087 to 2.4	0.04	-0.22	-2.26 to 1.82	0.83
Mahajan 2018	DM2	204	2.3	1.34 to 3.26	<0.001	0.36	-0.81 to 1.52	0.55	-0.19	-2.35 to 1.98	0.87
Mahajan 2018	DM2 Adj BMI	144	0.84	0.015 to 1.66	0.05	-0.053	-1.26 to 1.16	0.93	-0.43	-2.25 to 1.39	0.64
a. Beta expressed per 1) 10% increase in eGFR or uACR, 2) 2-fold increase in disease risk, 3) 10 mmHg increase in SBP
b. Significance threshold corrected for multiple hypotheses testing = 0.05/17 or 0.0029

### Sheet: Table S13
eTable 13: Instrument strength, intercept test, and heterogeneity test results for each exposure-outcome association.
			Instrument Strength		Intercept Test			Heterogeneity Test
Data Source	Exposure	nSNP	R2	F-Statistic	Egger Intercept	95% CI	Pa	Q	Pa
Wuttke 2019	eGFR	201	0.027	77.32	0.00081	-0.0034 to 0.005	0.7	573.74	<0.001
Wuttke 2019	CKD	23	0.0099	209.02	-1.7e-05	-0.012 to 0.012	1	56.79	<0.001
Liu 2022	eGFR	470	0.034	111.66	0.0018	-0.00033 to 0.004	0.1	1060.73	<0.001
Winkler 2022	eGFR Non-DM	387	0.031	104.76	0.00077	-0.0018 to 0.0034	0.56	911.31	<0.001
Winkler 2022	eGFR DM	32	0.013	73.69	0.0012	-0.013 to 0.015	0.87	148.2	<0.001
Teumer 2019	uACR	57	0.0056	53.73	0.0033	-0.0059 to 0.012	0.48	155.06	<0.001
Nelson 2017	CAD	49	0.017	117.23	0.0065	-0.002 to 0.015	0.14	128.32	<0.001
Nikpay 2015	CAD	26	0.013	85.53	0.0076	-0.0026 to 0.018	0.16	57	<0.001
Hartiala 2021	MI	78	0.023	191.9	0.0038	-0.0018 to 0.0094	0.19	181.18	<0.001
Mishra 2022	All Stroke	23	0.0035	198.58	-0.0094	-0.035 to 0.016	0.48	58.67	<0.001
Mishra 2022	Cardioembolic Stroke	8	0.01	1572.19	0.0058	-0.011 to 0.022	0.52	10.93	0.14
Mishra 2022	Ischemic Stroke	23	0.004	225.85	-0.0064	-0.031 to 0.018	0.61	55.62	<0.001
Evangelou 2018	SBP	454	0.047	77.89	0.0034	0.00084 to 0.0059	0.009	1032.25	<0.001
Million Veteran Program	SBP	84	0.018	47.47	0.0072	-0.0032 to 0.018	0.18	269.49	<0.001
Vujkovic 2020	DM2	315	0.043	160.53	0.0036	0.00096 to 0.0062	0.008	665.45	<0.001
Mahajan 2018	DM2	204	0.047	218.63	0.0045	0.00099 to 0.0081	0.01	501.94	<0.001
Mahajan 2018	DM2 Adj BMI	144	0.05	325.43	0.0029	-0.00082 to 0.0066	0.13	268.44	<0.001
a. Significance threshold corrected for multiple hypotheses testing = 0.05/17 or 0.0029

### Sheet: Table S14
eTable 14: Inverse variance weighted, weighted median, and MR Egger results for each genetically predicted exposure and TKV association, excluding outlier variants identified by MR-PRESSO.
		Inverse Variance Weighted				Weighted Median			MR Egger
Data Source	Outcome	nSNP	Betaa	95% CI	Pb	Betaa	95% CI	Pb	Betaa	95% CI	Pb
Wuttke 2019	eGFR	194	-16.77	-19.12 to -14.42	<0.001	-16.08	-19.03 to -13.13	<0.001	-14.66	-20.33 to -8.99	<0.001
Wuttke 2019	CKD	21	-7.65	-9.1 to -6.19	<0.001	-8.65	-10.73 to -6.57	<0.001	-10.3	-13.84 to -6.76	<0.001
Liu 2022	eGFR	460	-3.71	-4.07 to -3.35	<0.001	-3.65	-4.17 to -3.13	<0.001	-3.17	-3.93 to -2.4	<0.001
Winkler 2022	eGFR Non-DM	380	-17.48	-19.41 to -15.55	<0.001	-16.11	-18.61 to -13.61	<0.001	-15.61	-19.98 to -11.25	<0.001
Winkler 2022	eGFR DM	28	-9.83	-12.52 to -7.14	<0.001	-11.21	-14.03 to -8.39	<0.001	-11.54	-18.59 to -4.48	0.004
Teumer 2019	uACR	54	-0.92	-1.71 to -0.13	0.02	-0.48	-1.5 to 0.54	0.35	-1.04	-3.25 to 1.16	0.36
Nelson 2017	CAD	46	-0.18	-1.65 to 1.28	0.81	-0.39	-2.28 to 1.5	0.69	-2.49	-5.93 to 0.96	0.16
Nikpay 2015	CAD	26	-0.43	-2.11 to 1.26	0.62	-0.73	-2.65 to 1.19	0.46	-3.06	-6.96 to 0.84	0.14
Hartiala 2021	MI	75	-0.43	-1.62 to 0.77	0.48	-0.48	-2.09 to 1.12	0.56	-2.04	-4.58 to 0.5	0.12
Mishra 2022	All Stroke	22	-1.03	-4.41 to 2.35	0.55	-0.42	-4.15 to 3.3	0.82	3.7	-13.18 to 20.57	0.67
Mishra 2022	Cardioembolic Stroke	8	-0.84	-2.55 to 0.86	0.33	-1.15	-2.9 to 0.59	0.2	-2.17	-6.41 to 2.07	0.35
Mishra 2022	Ischemic Stroke	22	-0.72	-3.78 to 2.33	0.64	-0.49	-3.82 to 2.83	0.77	2.71	-12.01 to 17.42	0.72
Evangelou 2018	SBP	443	-0.36	-2 to 1.27	0.66	-1.02	-3.18 to 1.13	0.35	-6.45	-10.55 to -2.34	0.002
Million Veteran Program	SBP	77	2.59	-1.14 to 6.31	0.17	4.64	0.44 to 8.83	0.03	3.31	-12.65 to 19.27	0.69
Vujkovic 2020	DM2	310	2.04	1.17 to 2.9	<0.001	0.81	-0.35 to 1.97	0.17	-1.05	-2.96 to 0.85	0.28
Mahajan 2018	DM2	199	1.77	0.88 to 2.66	<0.001	0.3	-0.8 to 1.39	0.59	-0.87	-2.86 to 1.12	0.39
Mahajan 2018	DM2 Adj BMI	141	0.6	-0.14 to 1.34	0.11	-0.053	-1.23 to 1.12	0.93	-0.25	-1.9 to 1.39	0.76
a. Beta expressed per 1) 10% increase in eGFR or uACR, 2) 2-fold increase in disease risk, 3) 10 mmHg increase in SBP
b. Significance threshold corrected for multiple hypotheses testing = 0.05/17 or 0.0029
